# Imaging protocol suggested by large language model depends on language: preliminary experiments using GPT-4

**DOI:** 10.1101/2024.07.31.24311123

**Authors:** Kazufumi Suzuki, Kayoko Abe, Shuji Sakai

## Abstract

**Purpose:** This study aimed to evaluate the potential of GPT-4, a large language model, in assisting radiologists to determine brain magnetic resonance imaging (MRI) protocols.

**Methods:** We used brain MRI protocols from a specific hospital, covering 20 diseases or examination purposes, excluding brain tumor protocols. GPT-4 was given system prompts to add one MRI sequence for the basic brain MRI protocol and disease names were input as user prompts. The model’s suggestions were evaluated by two radiologists with over 20 years of relevant experience. Suggestions were scored based on their alignment with the hospital’s protocol as follows: 0 for inappropriate, 1 for acceptable but nonmatching, and 2 for matching the protocol. The experiment was conducted in both Japanese and English to compare GPT-4’s performance in different languages.

**Results:** GPT-4 scored 27/40 points in English and 28/40 points in Japanese. GPT-4 gave inappropriate suggestions for Moyamoya disease and neuromyelitis optica in both languages and cerebral infarction in Japanese. For the other protocols, the suggested sequences were either appropriate or better. The suggestions in English differed from those in Japanese for seven protocols.

**Conclusion:** GPT-4 can suggest appropriate MRI sequences for each disease in addition to the standard brain MRI protocol. GPT-4’s output is language-dependent and suggests brain MRI protocols tailored to specific regions and domains.
