## supplementary information for "Imaging protocol suggested by large language model depends on language: preliminary experiments using GPT-4"

### Sheet: English
Protocol (nme of disease)	Our sequence	Suggestion by GPT-4	Score
Cerebral aneurysm	None	1. **MRI Imaging Features of Cerebral Aneurysm:** - Cerebral aneurysms are often identified as saccular outpouchings of blood vessels in the brain. They may appear as flow voids on standard MRI sequences due to the rapid flow of blood within the aneurysm. The surrounding brain tissue may appear normal unless there has been a rupture, in which case there may be evidence of subarachnoid hemorrhage.…	2
Hemorrhage	T2* Ax	1. **MRI Imaging Features of Hemorrhage:** - Hemorrhage in the brain can present with varying appearances on MRI depending on the age of the blood. Acute hemorrhage typically appears hyperintense on T1-weighted images and hypointense on T2-weighted images due to the presence of deoxyhemoglobin. Subacute hemorrhage can show hyperintensity on both T1 and T2 due to the presence of methemoglobin. Chr…	1
Cavernous hemangioma	T2* Ax	1. **MRI Imaging Features of Cavernous Hemangioma:** - Cavernous hemangiomas, also known as cavernomas or cavernous malformations, typically appear as well-defined lesions with a characteristic "popcorn" or "berry" appearance due to mixed signal intensities on MRI. - On T1-weighted images (T1WI), they often show a heterogeneous signal with areas of hyperintensity due to subacute hemorrhage. - On …	1
Arteriovenous malformation (AVM)	None	1. **MRI Imaging Features of Arteriovenous Malformation (AVM):** - AVMs are characterized by a tangle of abnormal blood vessels connecting arteries and veins in the brain. - On T1-weighted images (T1WI), AVMs may appear as flow voids due to high-velocity blood flow. - T2-weighted images (T2WI) can show serpentine flow voids and surrounding gliosis or hemosiderin deposition from previous hemorrhag…	1
Moyamoya disease	Heavyly T2	1. **MRI Imaging Features of Moyamoya Disease:** - Moyamoya disease is characterized by progressive stenosis or occlusion of the terminal portions of the internal carotid arteries and the development of a network of abnormal collateral vessels at the base of the brain. - On MRI, you may see: - **T1WI and T2WI Ax:** These sequences can show the presence of chronic ischemic changes, infarcts, and t…	0
Cerebral infarction	None	1. **MRI Imaging Features of Cerebral Infarction:** - **T1WI Ax:** May show hypointense areas in the affected region in the subacute to chronic stages. - **T2WI Ax:** Hyperintense signal in the affected area, indicating edema or tissue damage. - **FLAIR Ax:** Hyperintense signal in the affected area, useful for detecting infarcts, especially in the subacute stage. - **DWI Ax:** Hyperintense signa…	1
Headache	None	1. **MRI Imaging Features of Headache:** Headaches can be caused by a variety of underlying conditions, including migraines, tension-type headaches, cluster headaches, and secondary headaches due to structural abnormalities, vascular issues, or other pathologies. MRI is often used to rule out serious causes such as tumors, vascular malformations, or infections. Typical imaging features might incl…	2
Screening	None	For a general screening of the brain, the basic imaging methods are typically sufficient. These methods include: 1. **T1WI Ax (T1-Weighted Imaging Axial)**: Provides good anatomical detail and is useful for identifying normal brain structures and some pathologies. 2. **T2WI Ax (T2-Weighted Imaging Axial)**: Highlights differences in water content, making it useful for detecting edema, tumors, and…	2
Multiple sclerosis	FLAIR Cor	1. **MRI Imaging Features of Multiple Sclerosis:** - Multiple sclerosis (MS) typically presents with multiple hyperintense lesions on T2-weighted images (T2WI) and FLAIR sequences, particularly in the periventricular white matter, juxtacortical regions, brainstem, and spinal cord. These lesions are often ovoid and oriented perpendicular to the lateral ventricles. Acute lesions may show restricted…	1
Neuromyelitis optica	FLAIR Cor	1. **MRI Imaging Features of Neuromyelitis Optica (NMO):** - NMO typically shows longitudinally extensive transverse myelitis (LETM) on spinal cord MRI, but for brain imaging, it can present with lesions in the optic nerves, brainstem, and periventricular regions. - Brain lesions in NMO are often located in the hypothalamus, area postrema, and around the third and fourth ventricles. - Lesions can…	0
Alzheimer's disease	FLAIR Cor	1. **MRI Imaging Features of Alzheimer's Disease:** - **T1WI Ax:** Shows generalized brain atrophy, particularly in the medial temporal lobe, including the hippocampus, entorhinal cortex, and amygdala. - **T2WI Ax:** May show atrophy but is less sensitive than T1WI for this purpose. - **FLAIR Ax:** Can show white matter hyperintensities, which are common in older adults and may be more pronounced…	1
Epilepsy	FLAIR Cor	1. **MRI Imaging Features of Epilepsy:** - Epilepsy can be associated with various structural abnormalities in the brain, such as hippocampal sclerosis, cortical malformations, tumors, and vascular malformations. - Hippocampal sclerosis, one of the most common findings, is characterized by atrophy and increased signal intensity in the hippocampus on T2-weighted and FLAIR images. - Cortical malfor…	2
Hydrocephalus	FLAIR Cor	1. **MRI Imaging Features of Hydrocephalus:** - Enlarged ventricles, particularly the lateral and third ventricles. - Possible thinning of the cerebral cortex. - Periventricular edema may be present. - The aqueduct of Sylvius may be dilated or obstructed, depending on the type of hydrocephalus. - Flow voids in the aqueduct and fourth ventricle can be assessed to determine CSF flow dynamics. 2. **…	1
Parkinson's disease	T1 Sag	1. **MRI Imaging Features of Parkinson's Disease:** - Parkinson's disease is primarily a clinical diagnosis, and MRI is often used to rule out other causes of parkinsonism. However, certain MRI features can be suggestive of Parkinson's disease. These include: - Normal T1 and T2-weighted images in the early stages. - In advanced stages, there may be atrophy of the substantia nigra and other midbra…	1
Infective endocarditis, Sepsis	T2* Ax	1. **MRI Imaging Features of Infective Endocarditis and Sepsis:** - **Infective Endocarditis:** While primarily a cardiac condition, infective endocarditis can lead to septic emboli that may cause brain abscesses, infarcts, or hemorrhages. MRI features may include multiple small infarcts, often in the cortical and subcortical regions, and possible abscess formation. - **Sepsis:** Sepsis can lead …	1
Trigeminal neuralgia	Cisternography	1. **MRI Imaging Features of Trigeminal Neuralgia:** - Trigeminal neuralgia is often associated with vascular compression of the trigeminal nerve at the root entry zone. This can be visualized as a vessel (usually an artery) in close proximity to the nerve, causing displacement or indentation. - High-resolution imaging is crucial to identify the neurovascular conflict. - The trigeminal nerve itse…	2
Hemifacial spasm	Cisternography	1. Hemifacial spasm is characterized by involuntary, irregular contractions of the muscles on one side of the face. The condition is often caused by vascular compression of the facial nerve at the root exit zone in the brainstem. MRI imaging features typically include the identification of a vascular loop compressing the facial nerve. 2. Based on these features, an additional imaging method that …	2
Glossopharyngeal neuralgia	Cisternography	1. **MRI Imaging Features of Glossopharyngeal Neuralgia:** - Glossopharyngeal neuralgia is characterized by episodic, severe, sharp pain in the areas innervated by the glossopharyngeal nerve. MRI imaging is used to identify potential causes such as vascular compression of the glossopharyngeal nerve, tumors, or other structural abnormalities. - The primary imaging goal is to visualize the nerve an…	2
Spinocerebellar degeneration	T1WI Sag	1. **MRI Imaging Features of Spinocerebellar Degeneration:** - Spinocerebellar degeneration typically presents with atrophy of the cerebellum and sometimes the brainstem. This atrophy can be visualized as a loss of volume in these areas, with widened cerebellar fissures and enlarged fourth ventricle. The cerebellar cortex may appear thinned, and there may be signal changes in the cerebellar white…	2
Cerebellar ataxia, Cerebellar atrophy	T1WI Sag	1. **MRI Imaging Features of Cerebellar Ataxia and Cerebellar Atrophy:** - Cerebellar ataxia and cerebellar atrophy are characterized by a reduction in the size of the cerebellum, which can be seen as widened cerebellar fissures and an enlarged fourth ventricle. The cerebellar cortex may appear thinned, and there may be signal changes in the cerebellar white matter. These conditions often result …	2
			27
